# Enhanced EBNA2-dependent activity in EBV-transformed B cells from patients with multiple sclerosis

**DOI:** 10.64898/2026.02.18.26346386

**Authors:** Marissa Granitto, Ellie Kim, Carmy Forney, Cailing Yin, Arame A. Diouf, Andrew vonHandorf, Phillip Dexheimer, Sreeja Parameswaran, Xiaoting Chen, Omer Donmez, Hope Rowden, Casey Swoboda, Molly Shook, Katelyn Dunn, Hania Kebir, Maria Vélez-Colón, Kenneth Kaufman, Danielle Ho, Viktoryia Laurynenka, Lee E. Edsall, Veronica Brennan, Ben E. Gewurz, Bahram Namjou, Elizabeth Wilson, Kristen S. Fisher, Aram Zabeti, Lucinda P. Lawson, Jorge I. Alvarez, Leah C. Kottyan, Matthew T. Weirauch

**Affiliations:** Development, Stem Cells & Regenerative Medicine Graduate Program, University of Cincinnati College of Medicine, Cincinnati, OH, 45229, USA; Center for Autoimmune Genomics and Etiology, Cincinnati Children’s Hospital Medical Center, Cincinnati, OH, 45229, USA; Division of Allergy and Immunology, Cincinnati Children’s Hospital Medical Center, Cincinnati, OH, 45229, USA; Immunology Graduate Program, University of Cincinnati College of Medicine, Cincinnati, OH, 45229, USA; Medical Scientist Training Program, University of Cincinnati College of Medicine, Cincinnati, OH, 45229, USA; Division of Biomedical Informatics, Cincinnati Children’s Hospital Medical Center, Cincinnati, OH, 45229, USA; Department of Pathobiology, School of Veterinary Medicine, University of Pennsylvania, Philadelphia, PA, 19104, USA; Division of Human Genetics, Cincinnati Children’s Hospital Medical Center, Cincinnati, OH, 45229, USA; Research Service, US Department of Veterans Affairs Medical Center, Cincinnati, Ohio, USA; Department of Pediatrics, University of Cincinnati College of Medicine, Cincinnati, OH, 45229, USA; Department of Medicine, Division of Infectious Diseases, Brigham and Women’s Hospital, Harvard Medical School, Boston, MA, 02115, USA; Department of Microbiology, Harvard Program in Virology, Harvard Medical School, Boston, MA, 02115, USA; Center for Integrated Solutions to Infectious Diseases, Broad Institute of Harvard and MIT, Cambridge, MA, 02142, USA; Division of Neurology, Cincinnati Children’s Hospital Medical Center, Cincinnati, OH, 45229, USA; Department of Pediatrics, Division of Neurology and Developmental Neuroscience, Baylor College of Medicine, Houston, TX 77030, USA; Waddell Center for Multiple Sclerosis, College of Medicine, University of Cincinnati, Cincinnati, OH 45220, USA; Division of Developmental Biology, Cincinnati Children’s Hospital Medical Center, Cincinnati, OH, 45229, USA

## Abstract

Multiple sclerosis (MS) is an immune-mediated demyelinating disease of the central nervous system affecting 2.8 million people worldwide. Both genetic and environmental factors contribute to MS risk, with Epstein-Barr virus (EBV) infection being an important environmental factor. To better clarify the role of EBV in MS, we examined its impact on gene expression, chromatin accessibility, and transcription factor binding in primary B cells and EBV-transformed B cells derived from patients with MS and healthy controls. RNA-seq and ATAC-seq analyses revealed extensive MS-dependent gene expression and chromatin accessibility differences in EBV-transformed, but not in primary B cells. These changes are largely accounted for by the expression levels of EBNA2, an EBV-encoded transcriptional regulator previously implicated in MS. ChIP-seq analysis revealed that EBNA2 binding with its interacting human partners RBPJ, EBF1, and PU.1 is highly enriched at MS genetic risk loci, with extensive EBNA2 allelic binding and increased enrichment at MS genetic risk loci in MS-derived cells. Our findings demonstrate that enhanced EBNA2 activity in MS alters human gene expression, chromatin accessibility, and transcription factor binding in an MS-dependent manner. Collectively, this study provides new insights into the molecular mechanisms through which EBV, particularly EBNA2, interacts with host genetic risk to contribute to MS pathogenesis.
