## Supplemental Table S2 for "Enhanced EBNA2-dependent activity in EBV-transformed B cells from patients with multiple sclerosis"

### Sheet: README
This document contains the QC Summary Report for all ChIP, ATAC, and RNA-seq datasets used
Comments, additions, or subtractions should be addressed to the corresponding authors:
Leah Kottyan (Leah.Kottyan@cchmc.org)
Matthew Weirauch (Matthew.Weirauch@cchmc.org
The first tab contains the QC Summary Report for all ChIP-seq datasets used
The second tab contains the QC Summary Report for all ATAC-seq datasets used
The third tab contains the QC Summary Report for all RNA-seq datasets used
Column descriptions for the ChIP QC Summary Report are below:
TF ChIP	Transcription factor of experimentally assessed
Disease status	Multiple sclerosis or healthy control
Cell type	Cell type used for ChIP analysis
Number of reads in FASTQ	Numer of reads detected in fastq file
Number of mapped reads	Number of reads mapping to the human or EBV genome
Percent mapped reads	Proportion of reads that mapped to the human or EBV genome.
Percent Duplicate reads	Percent of aligned reads considered to be duplicates
Total reads (filtered/deduped bam)	Total number of aligned reads after removing duplicates and low-quality alignments
FRiP	Fraction of reads within peaks
Number of peaks (q=0.01 filtered)	Number of sample-level peaks after filtering the MACS2 output's q value column
Best Motif ID	Top ranked TF motif in HOMER analysis
Best Motif log10 P-value	-Log 10 p-value of top ranked TF motif in HOMER analysis
Best Motif (Foreground)	Percent of peak sequences with at least one motif hit
Best Motif (Background)	Percent of background sequences with at least one motif hit
Column descriptions for the ATAC QC Summary Report are below:
Number of reads in FASTQ	Number of reads detected in fastq file
Number of mapped reads	Number of reads mapping to the human or EBV genome
Percent mapped reads	Percent of reads that mapped to the human or EBV genome.
Percent Duplicate reads	Percent of aligned reads considered to be duplicates
Total reads (filtered/deduped bam)	Total number of aligned reads after removing duplicates and low-quality alignments
FRiP (ENCODE standard p-value)	Fraction of reads within peaks
Number of peaks (q=0.01 filtered)	Number of sample-level peaks after filtering the MACS2 output's q value column
TSS enrichment	ENCODE metric for assessing signal to noise in ATAC-seq. Values represent the read depth of the TSS centric region relative to the average read depth of its flanking regions.
Column descriptions for the RNA QC Summary Report are below:
Percent uniquely mapped reads	Percent of mapped reads that align to a single location
Uniquely mapped reads	Number of reads that align to a single location
Total mapped reads (bam)	Number of reads mapped
Percent Duplication	Percent of reads identified as duplicates
5-3_bias	The ratio of 5' coverage to 3' coverage across transcripts

### Sheet: ChIP
ID	TF ChIP	Disease status	Cell type	Number of reads in FASTQ	Number of mapped reads	Percent mapped reads	Percent Duplicate reads	Total reads (filtered/deduped bam)	FRiP	Number of peaks (q=0.01 filtered)	Best Motif ID	Best Motif -log10 P-value	Best Motif (Foreground)	Best Motif (Background)
MS-1	EBNA2	MS	EBV-transformed B cell	62785353	61705244	0.983	0.408	31805228	0.0212759	2657	M09519_2.00:RBPJ:RBPJL	208.201	47.05%	20.27%
MS-2	EBNA2	MS	EBV-transformed B cell	75924703	74499260	0.981	0.319	43748301	0.0151106	891	M10413_2.00:RBPJ	83.9491	21.11%	3.59%
MS-3	EBNA2	MS	EBV-transformed B cell	51911001	51012783	0.983	0.248	33528537	0.027166	7328	M09344_2.00:NFKB1:NFKB2	593.246	21.86%	4.57%
MS-4	EBNA2	MS	EBV-transformed B cell	59382301	58162938	0.979	0.296	35243595	0.028807	2245	M09519_2.00:RBPJ:RBPJL	161.384	41.92%	17.37%
MS-5	EBNA2	MS	EBV-transformed B cell	63083490	61801210	0.98	0.373	33940267	0.0306859	5105	M09344_2.00:NFKB1:NFKB2	497.267	25.44%	5.22%
HC-1	EBNA2	HC	EBV-transformed B cell	66781962	65654410	0.983	0.274	41353618	0.0186227	1346	M10413_2.00:RBPJ	102.624	18.56%	3.44%
HC-2	EBNA2	HC	EBV-transformed B cell	51518584	50805268	0.986	0.204	35169473	0.0287739	579	M08947_2.00:ZNF502	42.2438	3.85%	0.02%
HC-3	EBNA2	HC	EBV-transformed B cell	78260038	76938079	0.983	0.295	47252033	0.0257236	3362	M09344_2.00:NFKB1:NFKB2	253.585	23.49%	5.70%
HC-4	EBNA2	HC	EBV-transformed B cell	58199226	57206671	0.983	0.267	36548654	0.0320109	3951	M09344_2.00:NFKB1:NFKB2	258.014	19.69%	4.55%
HC-5	EBNA2	HC	EBV-transformed B cell	58394165	57370453	0.982	0.253	37397230	0.0362534	5000	M09344_2.00:NFKB1:NFKB2	306.134	19.55%	4.76%
MS-1	RBPJ	MS	EBV-transformed B cell	80940247	79792816	0.986	0.308	48079148	0.0320705	13189	M09519_2.00:RBPJ:RBPJL	686.185	42.49%	20.79%
MS-2	RBPJ	MS	EBV-transformed B cell	65837560	64888020	0.986	0.322	38068692	0.0319164	4622	M10413_2.00:RBPJ	400.42	19.28%	3.21%
MS-3	RBPJ	MS	EBV-transformed B cell	55316391	54605563	0.987	0.268	35181543	0.0345397	9332	M09519_2.00:RBPJ:RBPJL	552.423	41.67%	18.99%
MS-4	RBPJ	MS	EBV-transformed B cell	61641647	60859374	0.987	0.26	38998650	0.0362881	5038	M09519_2.00:RBPJ:RBPJL	315.211	40.54%	17.65%
MS-5	RBPJ	MS	EBV-transformed B cell	79085441	78030428	0.987	0.286	48859443	0.0408218	15191	M09519_2.00:RBPJ:RBPJL	895.515	42.43%	19.59%
HC-1	RBPJ	HC	EBV-transformed B cell	53998640	53297000	0.987	0.232	35346209	0.0268344	811	M10212_2.00:ZSCAN10	60.2366	19.75%	4.08%
HC-2	RBPJ	HC	EBV-transformed B cell	94724643	93488918	0.987	0.276	58889161	0.0273988	9167	M05865_2.00:ELF1:ELF2:ELF4:ELK1:ELK3:ELK4:ERF:ERG:ETS1:ETS2:ETV1:ETV2:ETV3:ETV3L:ETV4:ETV5:FEV:FLI1:GABPA	299.055	21.51%	8.78%
HC-3	RBPJ	HC	EBV-transformed B cell	60926963	60208695	0.988	0.328	35520985	0.0455867	12172	M09519_2.00:RBPJ:RBPJL	763.055	44.61%	20.68%
HC-4	RBPJ	HC	EBV-transformed B cell	64132421	63331623	0.988	0.297	38911369	0.0397812	8179	M09519_2.00:RBPJ:RBPJL	512.467	43.02%	19.48%
HC-5	RBPJ	HC	EBV-transformed B cell	58792476	57910131	0.985	0.235	38476225	0.0353605	4548	M09519_2.00:RBPJ:RBPJL	329.282	43.49%	18.42%
MS-1	SPI1	MS	EBV-transformed B cell	69242384	68491809	0.989	0.344	39457013	0.154159	94710	M09537_2.00:SPI1:SPIB:SPIC	33970.5	48.21%	4.51%
MS-2	SPI1	MS	EBV-transformed B cell	62049283	61275531	0.988	0.322	36111937	0.091281	52344	M09537_2.00:SPI1:SPIB:SPIC	23252.1	53.62%	4.25%
MS-3	SPI1	MS	EBV-transformed B cell	69167580	68471334	0.99	0.308	41988675	0.0799834	51346	M09537_2.00:SPI1:SPIB:SPIC	21050.3	52.09%	4.51%
MS-4	SPI1	MS	EBV-transformed B cell	54422955	53779393	0.988	0.261	34549954	0.0731418	38421	M09537_2.00:SPI1:SPIB:SPIC	14210.1	46.23%	3.72%
MS-5	SPI1	MS	EBV-transformed B cell	72466654	71646103	0.989	0.372	39819101	0.0973796	66082	M09537_2.00:SPI1:SPIB:SPIC	25610.3	49.51%	4.25%
HC-1	SPI1	HC	EBV-transformed B cell	58859643	58119931	0.987	0.262	37139472	0.042128	11115	M09537_2.00:SPI1:SPIB:SPIC	4581.81	50.23%	3.96%
HC-2	SPI1	HC	EBV-transformed B cell	69145660	68273175	0.987	0.263	43922748	0.0678807	40888	M09537_2.00:SPI1:SPIB:SPIC	13589.1	43.54%	3.76%
HC-3	SPI1	HC	EBV-transformed B cell	79344724	78520109	0.99	0.423	40099629	0.163207	99338	M09537_2.00:SPI1:SPIB:SPIC	37110.5	48.74%	4.33%
HC-4	SPI1	HC	EBV-transformed B cell	52419322	51906882	0.99	0.284	32676842	0.11164	56825	M09537_2.00:SPI1:SPIB:SPIC	21805.9	49.28%	4.27%
HC-5	SPI1	HC	EBV-transformed B cell	45904006	45337164	0.988	0.265	29083499	0.0450058	17199	M09537_2.00:SPI1:SPIB:SPIC	8160.39	58.83%	5.12%
MS-1	EBF1	MS	EBV-transformed B cell	26639151	25389250	0.953	0.238	14580567	0.0603527	1071	M09527_2.00:EBF1:EBF2:EBF3:EBF4	633.201	62.03%	3.81%
MS-2	EBF1	MS	EBV-transformed B cell	25726545	24604163	0.956	0.201	14842196	0.0525096	907	M09527_2.00:EBF1:EBF2:EBF3:EBF4	508.559	60.85%	4.00%
MS-3	EBF1	MS	EBV-transformed B cell	27432627	26226426	0.956	0.316	13921656	0.0568196	2923	M09527_2.00:EBF1:EBF2:EBF3:EBF4	1422.31	56.00%	4.10%
MS-4	EBF1	MS	EBV-transformed B cell	28816034	27373173	0.95	0.378	12939973	0.0584901	3151	M09527_2.00:EBF1:EBF2:EBF3:EBF4	1692.45	61.06%	4.53%
MS-5	EBF1	MS	EBV-transformed B cell	24062743	23016315	0.957	0.286	12669060	0.0452397	1210	M09527_2.00:EBF1:EBF2:EBF3:EBF4	693.134	63.29%	4.50%
HC-1	EBF1	HC	EBV-transformed B cell	41180462	39439649	0.958	0.255	22654512	0.0365873	1687	M09527_2.00:EBF1:EBF2:EBF3:EBF4	964.134	62.31%	4.25%
HC-2	EBF1	HC	EBV-transformed B cell	29600180	28295851	0.956	0.15	18260608	0.062047	608	M09527_2.00:EBF1:EBF2:EBF3:EBF4	341.486	61.94%	4.26%
HC-3	EBF1	HC	EBV-transformed B cell	30063445	28681198	0.954	0.197	17527879	0.0638727	568	M09527_2.00:EBF1:EBF2:EBF3:EBF4	283.203	57.40%	4.20%
HC-4	EBF1	HC	EBV-transformed B cell	25426377	24276552	0.955	0.337	12425126	0.045197	2534	M09527_2.00:EBF1:EBF2:EBF3:EBF4	1412.76	62.75%	4.61%
HC-5	EBF1	HC	EBV-transformed B cell	25034997	24068687	0.961	0.254	14015956	0.0574916	1615	M09527_2.00:EBF1:EBF2:EBF3:EBF4	805.616	57.02%	4.15%
LCL-1 (rep 1)	EBNA2	HC	EBV-transformed B cell	41853354	4.11502e+07	0.9832	0.242394	27281254	0.00275874	1060	M09519_2.00:RBPJ:RBPJL	451.232	67.95%	0.2909
LCL-1 (rep 2)	EBNA2	HC	EBV-transformed B cell	26439046	2.57278e+07	0.9731	0.293342	15870176	0.0152315	3876
IB4	EBNA2	N/A - Cell line	IB4 Cell line	15548126	1.49635e+07	0.9624	0.217141	20298558	0.0159543	2922	M09519_2.00:RBPJ:RBPJL	251.761	0.5486	0.2531
GM12878-1	EBNA2	N/A - Cell line	GM12878 Cell line	70931803	6.31648e+07	0.8905	0.474826	57160304	0.0184138	4751	M09527_2.00:EBF1:EBF2:EBF3:EBF4	329.456	0.2334	0.0607
GM12878-2 (rep 1)	EBNA2	N/A - Cell line	GM12878 Cell line	34612958	3.40418e+07	0.9835	0.336863	19676755	0.0380439	5567	M09344_2.00:NFKB1:NFKB2	429.604	0.2451	0.084
GM12878-2 (rep 2)	EBNA2	N/A - Cell line	GM12878 Cell line	30490280	3.00177e+07	0.9845	0.289206	18556827	0.028073	4591
GM12878-3	EBNA2	N/A - Cell line	GM12878 Cell line	44549949	4.07587e+07	0.9149	0.266536	26318397	0.0274229	5987	M09519_2.00:RBPJ:RBPJL	496.833	0.5893	0.2919
GM12878-4	EBNA2	N/A - Cell line	GM12878 Cell line	143416426	1.39544e+08	0.973	0.831216	36909902	0.0528495	8495	M09356_2.00:NFKB1:NFKB2	440.809	0.2481	0.0846
GM12878-5	EBNA2	N/A - Cell line	GM12878 Cell line	10331767	1.00363e+07	0.9714	0.464775	4742742	0.0176537	1660	M10413_2.00:RBPJ	166.769	0.2705	0.0582
GM12878-6	EBNA2	N/A - Cell line	GM12878 Cell line	10357055	1.00691e+07	0.9722	0.415747	5190003	0.0159169	1323	M10413_2.00:RBPJ	141.102	0.2857	0.0618
GM12878-7	EBNA2	N/A - Cell line	GM12878 Cell line	6263359	5.41467e+06	0.8645	0.276302	6294834	0.0158501	2154	M09519_2.00:RBPJ:RBPJL	221.012	0.5664	0.2448
GM12878-8	EBNA2	N/A - Cell line	GM12878 Cell line	149083763	1.30478e+08	0.8752	0.702637	33699474	0.00383902	1487	M09519_2.00:RBPJ:RBPJL	175.802	0.62	0.2686
GSM7854736	EBNA2	N/A - Cell line	AG876 Cell line	129453170	1.26528e+08	0.9774	0.708582	30910507	0.0124302	3296	M10413_2.00:RBPJ	397.423	0.2219	0.05
GSM7854735	EBNA2	N/A - Cell line	AG876 Cell line	88775143	8.66357e+07	0.9759	0.674506	24082207	0.013845	3286
GSM7854740-SRR26480022	EBNA2	N/A - Cell line	GM12878 Cell line	33811233	3.19753e+07	0.9457	0.387903	17028403	0.0128338	3642	M09519_2.00:RBPJ:RBPJL	321.291	0.6272	0.2758
GSM7854740-SRR26480023	EBNA2	N/A - Cell line	GM12878 Cell line	9868211	9.29684e+06	0.9421	0.519545	3920470	0.00951544	1126
GSM2039170	EBNA2	N/A - Cell line	GM12878 Cell line	19283397	1.1034e+07	0.5722	0.17703	4384115	0.0223673	2061	M10413_2.00:RBPJ	215.236	0.2484	0.0462
GSM729852-SRR332245	EBNA2	N/A - Cell line	IB4 Cell line	13569798	7.72257e+06	0.5691	0.0454933	5102622	0.00913766	1611	M09519_2.00:RBPJ:RBPJL	758.712	0.4534	0.1674
GSM729852-SRR332246	EBNA2	N/A - Cell line	IB4 Cell line	12947095	6.72343e+06	0.5193	0.0379292	5017689	0.0903888	10343
GSM7854738	EBNA2	N/A - Cell line	Jiyoye Cell line	96189511	9.39483e+07	0.9767	0.674555	26423363	0.0147006	3847	M09519_2.00:RBPJ:RBPJL	595.852	0.5609	0.26
GSM7854737	EBNA2	N/A - Cell line	Jiyoye Cell line	83771792	8.1644e+07	0.9746	0.538517	32387874	0.0158894	4396

### Sheet: ATAC
ID	Disease status	Cell type	Number of reads in FASTQ	Number of mapped reads	Percent mapped reads	Percent Duplicate reads	Total reads (filtered/deduped bam)	FRiP (ENCODE standard p-value)	Number of peaks (q=0.01 filtered)	TSS enrichment
MS-1	MS	EBV-transformed B cell	31634296	30949713	0.978	0.122	23040632	0.39612	86093	24.3894
MS-2	MS	EBV-transformed B cell	266558360	259658846	0.974	0.615	84624140	0.480888	108307	22.1544
MS-3	MS	EBV-transformed B cell	64712164	63077603	0.975	0.266	41838984	0.53114	112253	22.8361
MS-4	MS	EBV-transformed B cell	135627932	132549904	0.977	0.319	79487654	0.532068	120348	26.2489
MS-5	MS	EBV-transformed B cell	146099732	141961636	0.972	0.349	76491028	0.50488	96207	30.1973
MS-12	MS	EBV-transformed B cell	125581102	123208435	0.981	0.274	75858400	0.465238	102619	24.3909
HC-1	HC	EBV-transformed B cell	106323304	104228937	0.98	0.309	61078142	0.536468	111686	27.7101
HC-2	HC	EBV-transformed B cell	152842598	149651819	0.979	0.294	89527506	0.434805	100690	22.945
HC-3	HC	EBV-transformed B cell	141764578	138491916	0.977	0.272	86896378	0.591886	102655	33.0287
HC-4	HC	EBV-transformed B cell	125534228	123229513	0.982	0.229	83025984	0.545207	120243	26.4708
HC-5	HC	EBV-transformed B cell	127597518	124901141	0.979	0.285	78695714	0.499495	106646	25.0099
HC-8	HC	EBV-transformed B cell	94214200	92421437	0.981	0.217	64480076	0.61941	107260	27.9463
MS-1	MS	Primary B cell	30897840	29187686	0.945	0.225	19291370	0.62276	92938	38.6244
MS-3	MS	Primary B cell	27598902	25820036	0.936	0.207	16833768	0.379552	80648	34.2907
MS-4	MS	Primary B cell	178896434	173941322	0.972	0.722	43887436	0.747621	73557	34.9752
MS-5	MS	Primary B cell	206478938	200505167	0.971	0.525	85560814	0.758884	79416	38.3366
MS-11	MS	Primary B cell	167847606	162063266	0.966	0.535	66144004	0.613846	77976	34.8769
MS-12	MS	Primary B cell	135712112	132285642	0.975	0.3	83548502	0.665633	91255	34.3933
HC-1	HC	Primary B cell	166547560	161902845	0.972	0.616	56159530	0.633555	80254	36.0086
HC-2	HC	Primary B cell	133545478	129665661	0.971	0.305	80618712	0.67279	72644	34.7019
HC-3	HC	Primary B cell	158638024	154167126	0.972	0.497	70115716	0.732929	80419	35.0619
HC-4	HC	Primary B cell	189637988	184119595	0.971	0.417	98036054	0.778382	85819	35.4555
HC-5	HC	Primary B cell	127701986	124132755	0.972	0.404	67499370	0.709803	75689	40.8966
HC-8	HC	Primary B cell	126569894	122798194	0.97	0.445	61336828	0.707762	88717	34.9995

### Sheet: RNA
ID	Disease status	Cell type	Percent uniquely mapped reads	Uniquely mapped reads	Total mapped reads	Percent Duplication	5-3_bias
HC-1	HC	EBV-transformed B cell	0.848	73000000	166300000	0.609	1.06
HC-1	HC	Primary B cell	0.88	83800000	185200000	0.693	1.04
HC-2	HC	EBV-transformed B cell	0.852	47400000	107400000	0.507	1.04
HC-2	HC	Primary B cell	0.875	89000000	197100000	0.672	0.98
HC-3	HC	EBV-transformed B cell	0.861	93000000	209200000	0.745	1.05
HC-3	HC	Primary B cell	0.884	89900000	197200000	0.583	0.99
HC-4	HC	EBV-transformed B cell	0.868	73300000	163400000	0.607	1.02
HC-4	HC	Primary B cell	0.866	43600000	97800000	0.565	1.01
HC-5	HC	EBV-transformed B cell	0.846	56400000	1.292e+08	0.653	1.02
HC-5	HC	Primary B cell	0.879	58200000	1.283e+08	0.536	1.01
HC-6	HC	EBV-transformed B cell	0.838	70700000	161300000	0.827	1.02
HC-6	HC	Primary B cell	0.88	73500000	161000000	0.764	1.02
HC-7	HC	EBV-transformed B cell	0.859	55600000	123400000	0.605	1.1
HC-7	HC	Primary B cell	0.882	73000000	159000000	0.792	0.98
HC-8	HC	EBV-transformed B cell	0.854	100200000	227600000	0.801	1.03
HC-8	HC	Primary B cell	0.894	24500000	53500000	0.487	1.02
HC-9	HC	EBV-transformed B cell	0.794	39500000	92600000	0.627	1
HC-9	HC	Primary B cell	0.862	45400000	99600000	0.682	1.02
HC-10	HC	EBV-transformed B cell	0.842	58300000	1.317e+08	0.648	1.12
HC-10	HC	Primary B cell	0.847	43300000	97000000	0.618	0.96
HC-11	HC	EBV-transformed B cell	0.862	41400000	91900000	0.629	1.02
HC-11	HC	Primary B cell	0.852	33100000	73800000	0.581	0.97
MS-1	MS	EBV-transformed B cell	0.919	43600000	92700000	0.381	1.08
MS-1	MS	Primary B cell	0.897	93000000	201600000	0.806	0.99
MS-2	MS	EBV-transformed B cell	0.853	38000000	84900000	0.52	1.06
MS-2	MS	Primary B cell	0.89	71600000	155100000	0.773	0.96
MS-3	MS	EBV-transformed B cell	0.877	122800000	264200000	0.813	1.18
MS-3	MS	Primary B cell	0.882	73900000	161200000	0.858	1.03
MS-4	MS	EBV-transformed B cell	0.833	6.41e+07	147400000	0.664	1.03
MS-4	MS	Primary B cell	0.845	73600000	167800000	0.678	0.99
MS-5	MS	EBV-transformed B cell	0.834	84600000	195000000	0.605	1.01
MS-5	MS	Primary B cell	0.869	46900000	105000000	0.568	0.99
MS-6	MS	EBV-transformed B cell	0.892	33000000	70200000	0.462	0.99
MS-6	MS	Primary B cell	0.843	31900000	70400000	0.438	0.96
MS-7	MS	EBV-transformed B cell	0.867	53300000	117300000	0.582	0.99
MS-7	MS	Primary B cell	0.886	29000000	62500000	0.575	1.01
MS-8	MS	EBV-transformed B cell	0.869	42000000	93000000	0.594	1.01
MS-8	MS	Primary B cell	0.847	70700000	160800000	0.907	0.94
MS-9	MS	EBV-transformed B cell	0.867	38600000	84300000	0.483	1.02
MS-9	MS	Primary B cell	0.877	40800000	88700000	0.523	0.97
MS-10	MS	EBV-transformed B cell	0.826	47600000	111200000	0.71	1.02
MS-10	MS	Primary B cell	0.849	119100000	262500000	0.766	0.95
MS-12	MS	EBV-transformed B cell	0.846	54000000	123100000	0.54	1.05
MS-12	MS	Primary B cell	0.833	78300000	178100000	0.49	1.03
