## Supplemental Table S4 for "Enhanced EBNA2-dependent activity in EBV-transformed B cells from patients with multiple sclerosis"

### Sheet: README
This dataset includes differential expression analysis of the public single cell RNA-seq dataset GSE133028, particularly in the CD21+ Naive and Transitional B cell compartment.
Comments, additions, or subtractions should be addressed to the corresponding authors:
Leah Kottyan (Leah.Kottyan@cchmc.org)
Matthew Weirauch (Matthew.Weirauch@cchmc.org
Column descriptions are below:
Gene	Differentially expressed gene name
p_val	P-value of Wilcoxon's test
avg_log2FC	average log2 Fold Change between MS and HC populations. Positive values indicate upregulation of genes in MS.
pct.1	Percent of cells expressing the gene in MS
pct.2	Percent of cells expressing the gene in HC
p_val_adj	Adjusted P value for multiple testing

### Sheet: Sheet1
Gene	p_val	avg_log2FC	pct.1	pct.2	p_val_adj
MT-ATP8	6.16099e-10	-1.1401	0.961	0.978	1.63131e-05
BACH2	4.1536e-08	1.22026	0.938	0.848	0.00109979
ANKRD44	6.97561e-08	1.42264	0.813	0.435	0.001847
AFF3	1.93184e-07	0.759395	0.964	0.935	0.00511513
BANK1	5.04807e-07	0.916204	0.957	0.848	0.0133663
LIX1-AS1	5.09023e-07	2.55881	0.554	0.152	0.0134779
PRKCB	5.42942e-07	1.42694	0.793	0.565	0.014376
LPAR5	6.65388e-07	-1.72334	0.092	0.348	0.0176182
EEF2	1.36488e-06	-0.622242	0.961	0.978	0.0361394
ARHGAP15	1.48464e-06	1.01877	0.872	0.696	0.0393104
