## Supplemental Table S7 for "Enhanced EBNA2-dependent activity in EBV-transformed B cells from patients with multiple sclerosis"

### Sheet: README
This spreadsheet contains the pathway analysis (Enrichr) for the genes with TSS proximal (+/- 10kb) to EBNA2-bound MS risk loci. Pathways that met significance (Adjusted p value < 0.05) and had at least 2 overlaps were included.
Comments, additions, or subtractions should be addressed to the corresponding authors:
Leah Kottyan (Leah.Kottyan@cchmc.org)
Matthew Weirauch (Matthew.Weirauch@cchmc.org
Sheet	Description
GO_biological_process	GO terms related to biological process
Column descriptions for both sheets are below:
Term	The name of the gene ontology term
Overlap	Number of target genes found in the term
P-value	P-value calculated using the hypergeometric test to assess the probability of seeing at least the number of overlaps (or more)
Adjusted P-value	P-value adjusted for multiple testing using Benjamini-Hochberg's method
Odds Ratio	The ratio of odds for input genes overlapping the term vs background genes overlapping the term. Calculated as: (overlaps x [background - term - input + overlap]) / ([term - overlap] x max([input - overlap], 1))
Combined Score	Enrichr's combination of the P-value and the odds ratio. Calculated as: -log(P) x odds ratio
Genes	Overlapping Gene IDs found in the term

### Sheet: GO_biological_process
Term	Overlap	P-value	Adjusted P-value	Odds Ratio	Combined Score	Genes
Regulation Of Behavior (GO:0050795)	3/19	7.02315e-06	0.00408747	101.068	1199.3	AHI1;STAT3;NR1D1
Cellular Response To Cytokine Stimulus (GO:0071345)	6/308	3.13787e-05	0.0062161	11.4869	119.113	CD40;TCF7;STAT3;CSF2RB;IRF5;NR1D1
Antigen Processing And Presentation Of Exogenous Peptide Antigen (GO:0002478)	3/31	3.20417e-05	0.0062161	57.7181	597.295	IFI30;HLA-F;HLA-DQA1
Cellular Response To Mechanical Stimulus (GO:0071260)	3/48	0.000120422	0.0100122	35.8829	323.825	CD40;TNFSF14;BCL10
Positive Regulation Of Cytokine Production (GO:0001819)	5/320	0.000422401	0.0307297	8.9093	69.2213	CD40;TRAF3;STAT3;IRF5;BCL10
